# The Target ALS Global Natural History Study: Cross-platform proteomics to accelerate biofluid biomarker and drug target discovery in amyotrophic lateral sclerosis

**DOI:** 10.64898/2026.06.13.26355379

**Authors:** Daisuke Yasui, Daniel Weatherill, Laura Dugom, Sophia Weiner, Lathika Gopalakrishnan, Huy Tran, Björn Oskarsson, Kyra Nagle, Timothy Miller, Gilbert Gutierrez, John Ravits, Benjamin Hoover, Matthew Harms, Neil Shneider, Lizzi Neylon, Whitney Dailey, Shafeeq Ladha, Cassandra Holmes, Joseph Lee, Nicholas Streicher, Shakti Nayar, Brent T. Harris, Manish Raisinghani, Henrik Zetterberg, Johan Gobom, Amy Easton, Robert Bowser, Cindy V. Ly

## Abstract

Amyotrophic lateral sclerosis (ALS) is a fatal, rapidly progressive neurodegenerative disease of motor neurons for which therapeutics are limited. Improved biomarkers are imperative to improve patient care and therapeutic development. Here, we employed 35-plex isobaric tandem mass tag labeling based on isobutyl-proline reporter group (TMTpro) to perform unbiased proteomic analysis of cerebrospinal fluid (CSF) and plasma from control (n= 28, n= 31) and sporadic ALS (sALS) (n= 39, n= 41), from the Target ALS Global Natural History Study (TALS GNHS). We identified 2,875 proteins in CSF and 1,118 proteins in plasma and identified known and novel differentially expressed proteins (DEPs) between controls and sALS, some of which were orthogonally validated using immunoassay. Comparison of TMTpro-MS and Olink proximity extension assay proteomics revealed common and non-overlapping differentially expressed proteins illustrating strengths unique to each platform. This initial cross-sectional proteomic study of biofluids from the TALS GNHS, with unrestricted availability of study results to the research community, highlights the potential of this resource as a potent platform for ALS biomarker discovery.
