## Supplemental Table 2 for "The Target ALS Global Natural History Study: Cross-platform proteomics to accelerate biofluid biomarker and drug target discovery in amyotrophic lateral sclerosis"

### Sheet: Sheet1
Source	Cohort ID	Cohort ID w/TimePoint	Cohort	Age (years)	Gender	Race
Site E	HC1	HC1-1	Healthy Control	20-24	Male	White
Site E	HC2	HC2-1	Healthy Control	70-74	Female	White
Site A	HC3	HC3-2	Healthy Control	30-34	Female	White
Site E	HC4	HC4-1	Healthy Control	45-49	Female	More Than One Race
Site E	HC5	HC5-1	Healthy Control	50-54	Female	White
Site A	HC6	HC6-1	Healthy Control	60-64	Male	White
Site E	HC7	HC7-1	Healthy Control	50-54	Female	White
Site F	HC8	HC8-1	Healthy Control	70-74	Male	White
Site D	HC9	HC9-1	Healthy Control	20-24	Male	White
Site G	HC10	HC10-1	Healthy Control	60-64	Female	White
Site D	HC11	HC11-1	Healthy Control	20-24	Male	More Than One Race
Site B	HC12	HC12-1	Healthy Control	55-59	Female	White
Site E	HC14	HC14-1	Healthy Control	70-74	Male	White
Site G	HC15	HC15-1	Healthy Control	45-49	Female	White
Site E	HC17	HC17-1	Healthy Control	45-49	Female	White
Site E	HC18	HC18-1	Healthy Control	45-49	Male	White
Site E	HC19	HC19-1	Healthy Control	55-59	Female	White
Site G	HC20	HC20-1	Healthy Control	55-59	Female	White
Site G	HC21	HC21-1	Healthy Control	35-39	Female	Asian
Site G	HC23	HC23-1	Healthy Control	55-59	Female	White
Site G	HC24	HC24-1	Healthy Control	50-54	Female	White
Site E	HC25	HC25-1	Healthy Control	40-44	Female	White
Site E	HC26	HC26-1	Healthy Control	25-29	Male	White
Site E	HC27	HC27-1	Healthy Control	35-39	Male	White
Site G	HC28	HC28-1	Healthy Control	65-69	Male	White
Site D	HC29	HC29-1	Healthy Control	50-54	Female	White
Site G	HC30	HC30-1	Healthy Control	60-64	Male	White
Site A	HC31	HC31-1	Healthy Control	40-44	Female	White
Site B	HC32	HC32-1	Healthy Control	65-69	Female	White
Site D	HC33	HC33-1	Healthy Control	60-64	Male	White
Site A	HC34	HC34-1	Healthy Control	45-49	Male	White
			Average	50.2258	Male (42.0%)	White(90.3%)
			STD	14.9593
Source	Cohort ID	Cohort ID w/TimePoint	Cohort	Age (years)	Gender	Race	Site of Onset	ALSFRS-R	Disease Duration (months)
Site A	SALS1	SALS1-1	sporadic ALS	60-64	Male	Unknown / Not Reported	Limb	39	19
Site E	SALS2	SALS2-1	sporadic ALS	60-64	Female	White	Limb	29	54
Site A	SALS3	SALS3-1	sporadic ALS	55-59	Female	White	Bulbar	42	20
Site B	SALS4	SALS4-1	sporadic ALS	50-54	Female	White	Limb	46	14
Site C	SALS5	SALS5-1	sporadic ALS	55-59	Female	White	Limb	41	17
Site A	SALS6	SALS6-1	sporadic ALS	45-49	Male	White	Limb	37	35
Site E	SALS7	SALS7-1	sporadic ALS	65-69	Female	White	Limb	38	5
Site E	SALS8	SALS8-1	sporadic ALS	45-49	Male	White	Limb	31	22
Site B	SALS9	SALS9-1	sporadic ALS	65-69	Female	White	Limb	40	44
Site A	SALS10	SALS10-1	sporadic ALS	60-64	Male	White	Limb	30	49
Site E	SALS11	SALS11-1	sporadic ALS	65-69	Male	White	Limb	45	11
Site D	SALS12	SALS12-1	sporadic ALS	65-69	Female	White	Limb	28	36
Site E	SALS13	SALS13-1	sporadic ALS	25-29	Male	White	Limb	36	18
Site B	SALS14	SALS14-1	sporadic ALS	50-54	Male	White	Limb	N/A	32
Site D	SALS15	SALS15-1	sporadic ALS	70-74	Male	White	Limb	21	29
Site F	SALS16	SALS16-1	sporadic ALS	55-59	Male	White	Limb	40	52
Site A	SALS18	SALS18-2	sporadic ALS	35-39	Male	White	Limb	43	16
Site E	SALS19	SALS19-1	sporadic ALS	50-54	Male	White	Bulbar,Limb	41	17
Site E	SALS20	SALS20-1	sporadic ALS	55-59	Female	White	Limb	27	18
Site D	SALS21	SALS21-1	sporadic ALS	65-69	Male	White	Limb	34	27
Site A	SALS22	SALS22-1	sporadic ALS	45-49	Male	White	Limb	44	72
Site D	SALS23	SALS23-1	sporadic ALS	70-74	Male	White	Bulbar	43	14
Site F	SALS24	SALS24-5	sporadic ALS	55-59	Male	White	Limb	13	84
Site E	SALS25	SALS25-1	sporadic ALS	50-54	Female	White	Limb	28	111
Site E	SALS26	SALS26-1	sporadic ALS	50-54	Male	White	Limb	41	59
Site E	SALS27	SALS27-1	sporadic ALS	60-64	Female	White	Limb	45	16
Site A	SALS28	SALS28-1	sporadic ALS	40-44	Male	White	Limb	41	18
Site E	SALS29	SALS29-1	sporadic ALS	65-69	Female	White	Limb	31	19
Site F	SALS30	SALS30-1	sporadic ALS	50-54	Male	White	Limb	23	29
Site A	SALS31	SALS31-1	sporadic ALS	65-69	Female	White	Limb	39	60
Site E	SALS32	SALS32-1	sporadic ALS	70-74	Male	White	Limb	44	16
Site A	SALS33	SALS33-1	sporadic ALS	60-64	Female	White	Limb	38	32
Site D	SALS34	SALS34-1	sporadic ALS	30-34	Male	White	Limb	34	28
Site D	SALS35	SALS35-1	sporadic ALS	40-44	Male	White	Limb	30	27
Site F	SALS36	SALS36-1	sporadic ALS	45-49	Male	Asian	Limb	44	21
Site B	SALS37	SALS37-1	sporadic ALS	60-64	Male	White	N/A	37	21
Site E	SALS38	SALS38-1	sporadic ALS	60-64	Male	White	Limb	32	36
Site E	SALS39	SALS39-1	sporadic ALS	60-64	Male	White	Limb	38	17
Site D	SALS40	SALS40-1	sporadic ALS	45-49	Male	Asian	Limb	42	11
Site D	SALS41	SALS41-1	sporadic ALS	65-69	Male	White	Limb	40	118
Site A	SALS42	SALS42-1	sporadic ALS	35-39	Male	White	Bulbar	33	N/A
			Average	56.3684	Male (68.3%)	White(92.7%), Asian(4.9%), Other(2.4%)	Limb(90.0%)	36.027	31.9737
			STD	10.7939
