## Supplemental Table 12 for "The Target ALS Global Natural History Study: Cross-platform proteomics to accelerate biofluid biomarker and drug target discovery in amyotrophic lateral sclerosis"

### Sheet: WU CSF
Subject ID	Source	Cohort	Age (years)	Gender
196	WashU	Healthy Control	45-49	Female
208	WashU	Healthy Control	50-54	Male
241	WashU	Healthy Control	50-54	Female
255	WashU	Healthy Control	50-54	Male
266	WashU	Healthy Control	50-54	Male
275	WashU	Healthy Control	55-59	Female
1022	WashU	Healthy Control	50-54	Female
1026	WashU	Healthy Control	45-49	Male
2017	WashU	Healthy Control	55-59	Female
2021	WashU	Healthy Control	55-59	Female
		Average	53.04	Male (40%)
		STD	3.93932
Subject ID	Source	Cohort	Age (years)	Gender
308	WashU	sALS	65-69	Female
1006	WashU	sALS	55-59	Male
1016	WashU	sALS	65-69	Female
1071	WashU	sALS	60-64	Male
1073	WashU	sALS	70-74	Female
1075	WashU	sALS	70-74	Male
2025	WashU	sALS	75-79	Female
2026	WashU	sALS	65-69	Female
2028	WashU	sALS	45-49	Male
2030	WashU	sALS	65-69	Female
2039	WashU	sALS	70-74	Male
ALS04	WashU	sALS	65-69	Male
ALS06	WashU	sALS	60-64	Male
ALS07	WashU	sALS	55-59	Male
ALS12	WashU	sALS	70-74	Male
		Average	64.78	Male (60%)
		STD	7.10555
