## Supplemental Table 13 for "The Target ALS Global Natural History Study: Cross-platform proteomics to accelerate biofluid biomarker and drug target discovery in amyotrophic lateral sclerosis"

### Sheet: Plasma
Subject ID	Source	Cohort	Age (years)	Gender
9	WashU	Healthy Control	40-44	Male
38	WashU	Healthy Control	55-59	Female
56	WashU	Healthy Control	45-49	Male
73	WashU	Healthy Control	60-64	Female
75	WashU	Healthy Control	50-54	Female
94	WashU	Healthy Control	45-49	Male
113	WashU	Healthy Control	45-49	Male
124	WashU	Healthy Control	55-59	Female
567	WashU	Healthy Control	50-54	Female
1161	WashU	Healthy Control	45-49	Female
		Average	50.31	Male (40%)
		STD	5.23757
Subject ID	Source	Cohort	Age (years)	Gender
1019	WashU	sALS	55-59	Male
1044	WashU	sALS	45-49	Male
1048	WashU	sALS	60-64	Female
1057	WashU	sALS	50-54	Male
1062	WashU	sALS	55-59	Female
1081	WashU	sALS	55-59	Female
1087	WashU	sALS	60-64	Female
1095	WashU	sALS	60-64	Male
1096	WashU	sALS	60-64	Female
1100	WashU	sALS	50-54	Male
1105	WashU	sALS	50-54	Male
1108	WashU	sALS	60-64	Female
1110	WashU	sALS	45-49	Male
1116	WashU	sALS	55-59	Female
1123	WashU	sALS	55-59	Male
1164	WashU	sALS	55-59	Male
1167	WashU	sALS	45-49	Male
1189	WashU	sALS	60-64	Female
1194	WashU	sALS	60-64	Female
1196	WashU	sALS	55-59	Male
		Average	56.95	Male (55%)
		STD	5.67928
